# Challenges in defining Long COVID: Striking differences across literature, Electronic Health Records, and patient-reported information

**DOI:** 10.1101/2021.03.20.21253896

**Authors:** Halie M. Rando, Tellen D. Bennett, James Brian Byrd, Carolyn Bramante, Tiffany J. Callahan, Christopher G. Chute, Hannah E. Davis, Rachel Deer, Joel Gagnier, Farrukh M Koraishy, Feifan Liu, Julie A. McMurry, Richard A. Moffitt, Emily R. Pfaff, Justin T. Reese, Rose Relevo, Peter N. Robinson, Joel H. Saltz, Anthony Solomonides, Anupam Sule, Umit Topaloglu, Melissa A. Haendel

**Author notes:** **Contact author**: Melissa A. Haendel, Center for Health AI, University of Colorado Anschutz Medical Campus, Aurora, CO, USA.

## Abstract

Since late 2019, the novel coronavirus SARS-CoV-2 has introduced a wide array of health challenges globally. In addition to a complex acute presentation that can affect multiple organ systems, increasing evidence points to long-term sequelae being common and impactful. The worldwide scientific community is forging ahead to characterize a wide range of outcomes associated with SARS-CoV-2 infection; however the underlying assumptions in these studies have varied so widely that the resulting data are difficult to compareFormal definitions are needed in order to design robust and consistent studies of Long COVID that consistently capture variation in long-term outcomes. Even the condition itself goes by three terms, most widely “Long COVID”, but also “COVID-19 syndrome (PACS)” or, “post-acute sequelae of SARS-CoV-2 infection (PASC)”. In the present study, we investigate the definitions used in the literature published to date and compare them against data available from electronic health records and patient-reported information collected via surveys. Long COVID holds the potential to produce a second public health crisis on the heels of the pandemic itself. Proactive efforts to identify the characteristics of this heterogeneous condition are imperative for a rigorous scientific effort to investigate and mitigate this threat.
