## Supplemental Table 1 for "Challenges in defining Long COVID: Striking differences across literature, Electronic Health Records, and patient-reported information"

### Sheet: Sheet1
Short Citation: Author (YYYY)	Study Type	Population	Confirmed SARS-CoV-2+	Inpatient vs Outpatient (during acute illness)	Severity	N	Characterization	Term for condition studied	Classification	Patient Reported Outcomes	EHR Data	Imaging	Unique Index
Arnold (2020)	prospective obs	Consecutive patients hospitalised with COVID-19				163	8-12 weeks postadmission	longer-term consequences/outcomes, post-COVID syndromes	course	breathlessness excessive fatigue limitations in reported physical ability	exercise tests blood tests spirometry	abnormalities in chest radiograph	[]
Bakhoum (2020)	case series	[not reported]				15	COVID + 58 to 85 days prior to evaluation	recovered from COVID-19, long-term health sequelae	recovery	subclinical inflamation of the eye	[]	[]	spectral domain optical coherence tomography (SD-OCT) to detect the presence of inflammatory cells in the vitreous cavity
Blair (2020)	prospective cohort	persons > age 18 who attended one of the Johns Hopkins Health System COVID-19 testing sites ...				71	[acute and post acute period], post-acute period was between 28 and 60 days following positive test	clinical course	course	Influenza Patient Reported Outcome (FLU PRO)	heart rate oxygen saturation temperature	[]	[]
Brito (2020)	cohort	consecutive student athletes				54	[COVID + inpast] (imaging performed 22 to 33 days following test)	recovering from COVID-19	recovery	[]	[]	Cardiac MRI	[]
Carfi (2020)	Case series	italian patients after discharge, meeting WHO criteria to cease quarantine, negative PCR				143	mean 60 days post	persistent symptoms, post-acute	course	Fatigue dyspnea joint pain chest pain	[]	[]	[]
Carvalho-Schneider (2020)	descriptive clinical follow-up	patients receiving inpatient or outpatient care at hospital				150	D 7; D 30; D60	symptom persistence	course	fever dyspnea chest pain abnormal auscultation other repiratory symptoms Flu like symptoms Diarrhoea Ansomia/ageusia	[]	[]	[]
Chopra (2020)	observational cohort	Michigan statewide collaboration				1250	60 day post discharge	longer-term outcomes	course	loss of taste and/or smell cough shortness of breath/chest tightness/wheezint difficulty ambulating due to chest problems breathlessness walking up stairs Oxygen use new use of CPAP or other breathing machine when asleep return to normal activity return to employment emotional impact financial loss/impact	[]	[]	[]
Cirulli (2020)	Cohort	large unselected				24949	query symptoms but timing of surveys is binned by calendar, not patient onset. >30 days, >60 days , >90 days	short- vs long-term symptoms	course	anosmia ageusia difficulty concentrating dyspnea memory loss confusion chest pain pain with deep breaths
Dani (2020)	Case series	d orthostatic intolerance with either resting or postural hypotension and/or tachycardia				6	[suspected or confirmed covid in past]	long Covid, ack 12-week line between PACS & chronic in intro	Long-COVID	Palpitations dyspnoea fatigue brethlessness chest pain aches dizziness diarrhoea recurrent presyncopal episodes panic attacks IBS anxiety	[]	[]	[]
Davis (2020)	Qualitative Survey	suspected and confirmed COVID-19 cases international				3762	lasting over 28 days	long-COVID	Long-COVID	fatigue post-exertional malaise cognitive dysfunction return to work	[]	[]	[]
Dennis (2020)	prospective, longitudinal, two-centre, observational study	[history of covid]				201	median 140, IQR 105-160 days after initial symptoms	long-COVID (but note it is not defined due to lack of info about medium- to long-term patholophysiology)	Long-COVID	quality of life(EQ-5D-5L) breathlessness (Dyspnoea-12)	full blood count inflammatory markers (erythrocyte sedimentation rate, ESR; high sensitivity C-Reactive Protein, CRP)	MRI	[]
Ding (2020)	ongoing longitudinal study	nonhospitalized patients with confirmed COVID-19				153	12–14 weeks since the disease onset	disease presentations, progression, and potential sequela	course	Dry cough SOB Anorexia Diarrhea Pharyngalgia Nausea Fatigue Chest pain Chest tightness Palpitation Headache Dizziness mpaired taste and smell Impaired vision Nerve pain Arthralgia Tingling and numbness Excessive sweating Muscle weakness	Nervous system symptoms, any, CNS, PNS IgM/IgG serology‡	CT findings	[]
Doykov (2020)	Cohort	cohort of serum samples from asymptomatic and moderately affected patients				20	40 - 60 days post infection	long-COVID	Long-COVID	[]	[]	[]	targeted mass spectrometry based multiplexed panel of 96 immune response associated proteins
Galal (2020)	cross sectional registry study	Egypt, ages 12-74				425	presumed or confirmed COVID-19 based on testing or clinical presentation. Time elapsed not given but analysis was performed between 18 July & 31 August 2020	persistent post recovery COVID-19 symptoms	recovery	myalgia arthralgia restriction of daily activities sleeping troubles anorexia chest pain gastritis cough dyspnea	need for oxygen therapy pre-existing hypertension chronic pulmonary disorders any chronic comorbidity	[]	post-COVID symptoms include 29 symptoms. A 4-point Likert scale was used for each symptom reported as absent, mild, moderate, or severe. For acute stage and post-COVID symptoms, the range of the absent, mild, moderate, or severe. For acute stage and post-COVID symptoms, the range of the overall score is 0–81 and 0 – 87 respectively (the higher the number, the further symptom severity)
Garrigues (2020)	single-centre study	France				120	>100 days post admission	Post-discharge persistent symptoms	course	clinical symptoms (cough, chest pain, fatigue, Dyspnoea, Ageusia, Anosmia, Hair loss, Attention disorder, Memory loss, Sleep disorder) modified Medical Research Council (mMRC) dyspnoea scale scores professional and physical activities attention, memory and/or sleep disorders. HRQoL was assessed using the EQ-5D-5 L	[]	[]	[]
Goërtz (2020)	questionnaire	Netherlands and Belgium				2113	mean±SD 79±17 days after symptoms onset	post-COVID-19 syndrome	PACS	Fatigue Dyspnoea Headache Chest tightness Cough Muscle pain Sore throat Increased body temp. (37.0–37.9°C) Pain between shoulder blades Pain/burning feeling in lungs Heart palpitations Increased resting heart rate Dizziness Nose cold Burning feeling in the Trachea Fever ( ⩾38.0°C) Ageusia Diarrhoea Anosmia Joint pain Nausea Mucus Sneezing Hot flushes Eye problems Ear pain Sudden loss of body Weig…	[]	[]	[]
Gregorova (2020)	case study	[]				1		post-acute COVID-19, Long-Covid	PACS	[]	[]	CT findings	Bystander T-cell activation
Huang(2021)	ambidirectional cohort study	China				1733	mean 186 days from symptom onset	long-term health consequences	course	Fatigue or muscle weakness Sleep difficulties Hair loss Smell disorder Palpitations Joint pain Decreased appetite Taste disorder Dizziness Diarrhoea or vomiting Chest pain Sore throat or difficult to swallow Skin rash Myalgia Headache Low grade fever	lung function blood tests 6 min walking test	chest CT ultrasound	[]
REVIEW: Iacobucci (2020)	Cohort	young, low risk				201	4 mo	long COVID, defined as persistent symptoms three months post infection		[]	multi-organ damage	[]	[]
Ladds (2020)	Qualitative (Interviews, Focus Group)	UK-based long Covid patient support groups				114	symptoms continued beyond 3 weeks (not explicit from what point), based on timing, longest possible duration was 7 months based on study dates	persistent symptoms (acknowledge patients refer to it as "long-COVID" & acknowledge post-acute (beyond 3-4 weeks) vs chronic (beyond 12 weeks))	course	Many, varied and often relapsing-remitting symptoms, Uncertain prognosis Heavy sense of loss and stigma Difficult to access and navigate services Some described not being taken seriously	[]	[]	[]
Liu (2020)	short-term observational study	A cluster of patients with coronavirus disease 2019 (COVID-19) pneumonia were discharged from hospitals in Wuhan, China				149	1st, 2nd, and 3rd weeks after discharge	discharged COVID-19 patients	course	[]	[]	CT findings	[]
Lu (2020)	prospective study	discharged from Fuyang No.2 People`s Hospital				79	recovered COVID-19 patients - not clear if 3 months from diagnosis or discharge	recovered COVID-19 patients, long-term impact	recovery	[]	[]	Neuroimaging Voxel-based Morphometry (VBM) Atlas-based Analysis Diffusion tensor imaging (DTI) 3D high-resolution T1WI sequences Registered fractional anisotropy (FA) Mean diffusivity (MD) Axial diffusivity (AD) Radial diffusivity (RD)	an index score system was introduced
Ludvigsson (2020)	case series	Swedish children				5	6–8 months after their clinical diagnoses of COVID-19	long-term effects / long-COVID (lit review within this paper combined all terms)	course	[parent or cagiver reported] Fatigue Dyspnoea Heart palpitations or chest pain Headaches Difficulties concentrating Muscle weakness Dizziness Sore throats None had fully returned to school	[]	[]	[]
Manckoundia (2020)	case report	[]				1	3 months post (approx from positive PCR test)	long-term symptoms	course	persistent asthenia	notably thick, white, painless tracheal hypersecretion	[]	[]
Mandal (2020)	cross-sectional survey	SARS-CoV-2 positive, "COVID-19 admissions", discharged from 3 London (UK) hospitals				384	median 54 days post discharge	long-Covid	Long-COVID	persistent breathlessness cough fatigue depression	persistently elevated d-dimer and C reactive protein	abnormal radiographs	[]
McMahon (2021)	registry-based cross-sectional study	dermatological symptoms				1030	persisted for more than 60 days (registry-based so start date presumably varies based on when patient sough medical attention)	long-Covid	Long-COVID	Pernio cough fatigue livedo reticularis	[]	[]	[]
Moreno-Perez (2021)	prospective cohort	hsopital based				270	10-14 weeks after disease onset	post-acute COVID-19 syndrome, post-COVID syndrome	PACS	[]	Alterations in spirometry	radiographs	[]
Nehme (2020)	Cohort	outpatient setting in Geneva, Switzerland				703	day 30 to 45 after diagnosis	long-COVID, symptom evolution & persistence	Long-COVID	loss of taste or smell cough fatigue headache fever Digestive Symptoms Dyspnea	[]	[]	[]
Petersen (2020)	a longitudinal study	non-hospitalized Faroe Islands				180	mean of 125 days after symptoms onset	Long-COVID (defined as "lengthy period of illness, without making assumptions on the underlying cause")	Long-COVID	fatigue loss of smell and taste joint pain	[]	[]	[]
Poyraz (2021)	a cross-sectional survey study	previous adult outpatients and inpatients who had received care at the tertiary hospital of Cerrahpas¸a Medical Faculty, Istanbul				284	mean of almost 50 days following the diagnosis	protracted symptoms	course	Impact of Event Scale-Revised (IES-R) Hospital Anxiety and Depression Scale (HADS) Life Events Checklist (LEC) Pittsburgh Sleep Quality Index (PSQI) MINI suicidality scale Stigmatization and social support	[]	[]	[]
Puntmann (2020)	s prospective observational cohort study	s recently recovered from COVID-19 illness were identified from the University Hospital Frankfurt COVID-19 Registry				100	71 (64-92) days post diagnosis	recovered patients with ongoing symptoms, sequelae, long-term health effects	recovery	[]	cardiac blood markers	cardiovascular magnetic resonance (CMR)	[]
Raahimi (2021)	case report	case was adult male				1	53 days after having COVID-19	long-Covid	Long-COVID	bilateral leg pain loss of sensation in his feet painful sensory symptoms rapidly progressive lower motor neuron weakness involving all limbs, face and respiratory muscles	cerebrospinal fluid examination showed albuminocytologic dissociation nerve conduction studies	[]	diagnosis of Guillain-Barré syndrome
Sudre (2020)	prospective observational cohort study	users of the COVID Symptom Study app				4182	symptoms lasting more than 28 days from symptom onset	Long-COVID (>28 days) - subdivided into LC28, LC56, LC94 vs short-covid (<10 days)	Long-COVID	Delirium Abdominal Pain Hoarse Voice Diarrhoea Chest Pain Skipped meals Unusual Muscle pains Fever Sore Throat Persistent Cough Loss of smell Shortness of breath Headache Fatigue	[]	[]	[]
Tenforde (2020)	registry-based study	Multistate Health Care Systems Network				274	14–21 days after positive test	Delayed Return to Usual Health, prolonged illness	course	Return to usual health fatigue cough headache body aches fevers chills loss of taste loss of smell diahhrea congestion Dyspnea nausia sore throat chest apin Abdominal pai confusion vomitting	[]	[]	[]
Townsend (2020)	prospective obs	post-COVID-19 review clinic at St James’s Hospital (SJH), Dublin, Ireland				128	6 weeks post discharge or Dx	recovered from the acute phase of COVID-19 illness, medium- and long-term consequences	recovery	Chalder Fatigue Scale (CFQ-11)	routine laboratory parameters including white cell counts (leukocyte, neutrophil and lymphocyte counts) CRP and lactate dehydrogenase (LDH) IL-6 sCD25 levels	[]	[]
Varghese (2020)	retrospective cohort study	adults in Munsterland, Germany, outpatient clinic at a university hospital for follow-up care and potential convalescent plasma donation				116	22 to 102 days post Dx	persistent symptoms and lab abnormalities	course	Fatigue Dyspnea Anosmia Lymphopenia	[]	[]	[]
Walsh-Messinger (2020)	online study to earn research credit for class	university students				148	symptoms ≥28 days	post-COVID syndrome	PACS	Chest pain fatigue fever olfactory impairment headaches	[]	[]	[]
Wong (2020)	prospective cohort study	Post-COVID-19 Respiratory Clinic (PCRC) located in two academic hospitals				78	3 months after initial symptom onset	after COVID-19 recovery	recovery	5-level EuroQoL 5-Dimensions (EQ-5D-5L) Frailty Index University of California San Diego Shortness of Breath Questionnaire Patient Health Questionnaire-9 Pittsburgh Sleep Quality Index	Charlston Comorbidity Index	[]	[]
Zampogna (2021)	prospective cohort	consecutive COVID-19 patients admitted to undergo inpatient rehabilitation at Istituti Clinici Scientifici (ICS) Maugeri, Tradate, Italy				56	admission for inpatient rehabilitation	post-acute COVID-19	PACS	Barthel Dyspnea Index Euro Quality of Life (EuroQoL-VAS) Barthel Index (Bi)	Short Physical Performance Battery (SPPB) Medical Research Council Muscle (MRCm) strength test Single Breath Counting (SBC) 6-min walk test (6MWT) or One Minute Sit to Stand (1STS)	[]	[]
Zhao (2020)	retrospective multi-center cohort study	hospital population				55	3 months after recovery	COVID-19 survivors	recovery	[]	D-dimer levels	CT findings	][
