## Supplemental Table 2 for "Challenges in defining Long COVID: Striking differences across literature, Electronic Health Records, and patient-reported information"

### Sheet: PacsSummary
category	hpo.id	hpo.label	patient.numerator	patient.denominator	patient.percentage	research.numerator	researcher.denominator	researcher.percentage
Blood and blood-forming tissues	HP:0033106	Elevated D-dimers	0	0	0	122	449	27.17
Blood and blood-forming tissues	HP:0004936	Venous thrombosis	131	3762	3.48	0	0	0
Blood and blood-forming tissues	HP:0001888	Lymphopenia	0	0	0	55	277	19.86
Blood and blood-forming tissues	HP:0000967	Petechiae	671	3762	17.84	0	0	0
Head and neck	HP:0025258	Stiff neck	1471	3762	39.1	0	0	0
Head and neck	HP:0000217	Xerostomia	0	0	0	21	143	14.69
Head and neck	HP:0012384	Rhinitis	0	0	0	20	143	13.99
Head and neck	HP:0001742	Nasal obstruction	0	0	0	82	274	29.93
Metabolism/Laboratory abnormality	HP:0001945	Fever	1200	24895	4.82	31	1440	2.15
Metabolism/Laboratory abnormality	HP:0011134	Low-grade fever	2188	3762	58.16	2	1655	0.12
Metabolism/Laboratory abnormality	HP:0011227	Elevated C-reactive protein level	0	0	0	64	608	10.53
Metabolism/Laboratory abnormality	HP:0003236	Elevated serum creatine kinase	0	0	0	34	276	12.32
Metabolism/Laboratory abnormality	HP:0003074	Hyperglycemia	164	3762	4.36	0	0	0
Metabolism/Laboratory abnormality	HP:0012277	Hypoglycinemia	65	3762	1.73	0	0	0
Metabolism/Laboratory abnormality	HP:0005968	Temperature instability	1539	3762	40.91	0	0	0
Metabolism/Laboratory abnormality	HP:0033534	Increased circulating brain natriuretic peptide concentration	0	0	0	11	276	3.99
Metabolism/Laboratory abnormality	HP:0000969	Edema	0	0	0	14	538	2.6
Metabolism/Laboratory abnormality	HP:0002045	Hypothermia	776	3762	20.63	0	0	0
Metabolism/Laboratory abnormality	HP:0002046	Heat intolerance	1024	3762	27.22	0	0	0
Metabolism/Laboratory abnormality	HP:0025435	Increased lactate dehydrogenase level	0	0	0	27	274	9.85
Cardiovascular	HP:0001962	Palpitations	3210	5875	54.64	229	2016	11.36
Cardiovascular	HP:0001649	Tachycardia	2308	3762	61.35	60	538	11.15
Cardiovascular	HP:0001279	Syncope	486	3762	12.92	0	0	0
Cardiovascular	HP:0011971	Dermatographic urticaria	288	3762	7.66	0	0	0
Cardiovascular	HP:0002615	Hypotension	443	3762	11.78	0	0	0
Cardiovascular	HP:0001662	Bradycardia	658	3762	17.49	0	0	0
Cardiovascular	HP:0410174	Increased troponin T level in blood	0	0	0	40	275	14.55
Cardiovascular	HP:0000822	Hypertension	755	3762	20.07	0	0	0
Digestive System	HP:0002014	Diarrhea	2457	5875	41.82	200	3415	5.86
Digestive System	HP:0002018	Nausea	2051	5875	34.91	38	676	5.62
Digestive System	HP:0002013	Vomiting	750	5875	12.77	10	279	3.58
Digestive System	HP:0004396	Poor appetite	1942	3762	51.62	150	1803	8.32
Digestive System	HP:0002020	Gastroesophageal reflux	1317	3762	35.01	0	0	0
Digestive System	HP:0002019	Constipation	930	3762	24.72	0	0	0
Digestive System	HP:0002039	Anorexia	0	0	0	4	180	2.22
Ear	HP:0002321	Vertigo	3102	5875	52.8	126	2341	5.38
Ear	HP:0030766	Ear pain	1140	5875	19.4	4	177	2.26
Ear	HP:0000360	Tinnitus	1280	3762	34.02	0	0	0
Eye	HP:0025337	Red eye	579	3762	15.39	14	143	9.79
Eye	HP:0200026	Ocular pain	992	3762	26.37	0	0	0
Eye	HP:0000651	Diplopia	260	3762	6.91	0	0	0
Eye	HP:0000618	Blindness	37	3762	0.98	0	0	0
Eye	HP:0000613	Photophobia	1159	3762	30.81	0	0	0
Eye	HP:0100832	Vitreous floaters	755	3762	20.07	0	0	0
Eye	HP:0000509	Conjunctivitis	560	3762	14.89	0	0	0
Eye	HP:0000622	Blurred vision	1343	3762	35.7	0	0	0
Eye	HP:0001097	Keratoconjunctivitis sicca	1077	3762	28.63	0	0	0
Eye	HP:0000572	Visual loss	0	0	0	15	277	5.42
Eye	HP:0007994	Peripheral visual field loss	125	3762	3.32	0	0	0
Genitourinary system	HP:0012213	Decreased glomerular filtration rate	0	0	0	479	1378	34.76
Immunology	HP:0100845	Anaphylactic shock	153	3762	4.07	0	0	0
Skin
Skin
Skin
Skin
Skin
Skin
Skin
Skin
Skin
Musculature	HP:0002355	Difficulty walking	0	0	0	520	1930	26.94
Musculature	HP:0001324	Muscle weakness	0	0	0	4	5	80
Musculature	HP:0003546	Exercise intolerance	0	0	0	53	238	22.27
Nervous System	HP:0000458	Anosmia	1627	5875	27.69	556	3947	14.09
Nervous System	HP:0002315	Headache	1291	5875	21.97	248	3339	7.43
Nervous System	HP:0041051	Ageusia	1499	5875	25.51	182	1092	16.67
Nervous System	HP:0031987	Diminished ability to concentrate	2814	3762	74.8	58	225	25.78
Nervous System	HP:0002360	Sleep disturbance	0	0	0	571	2318	24.63
Nervous System	HP:0002354	Memory impairment	0	0	0	98	470	20.85
Nervous System	HP:0031249	Parageusia	943	3762	25.07	194	2080	9.33
Nervous System	HP:0100785	Insomnia	2582	3762	68.63	64	110	58.18
Nervous System	HP:0000716	Depressivity	1779	3762	47.29	84	926	9.07
Nervous System	HP:0000739	Anxiety	2179	3762	57.92	402	2155	18.65
Nervous System	HP:0002015	Dysphagia	1222	3762	32.48	8	100	8
Nervous System	HP:0003401	Paresthesia	1852	3762	49.23	2	5	40
Nervous System	HP:0001289	Confusion	691	3762	18.37	55	274	20.07
Nervous System	HP:0001575	Mood changes	0	0	0	9	538	1.67
Nervous System	HP:0003474	Sensory impairment	1332	3762	35.41	0	0	0
Nervous System	HP:0033688	Long term memory impairment	1359	3762	36.12	0	0	0
Nervous System	HP:0033687	Short term memory impairment	2438	3762	64.81	0	0	0
Nervous System	HP:0033689	Anterograde memory impairment	275	3762	7.31	0	0	0
Nervous System	HP:0033051	Impaired executive functioning	2166	3762	57.58	0	0	0
Nervous System	HP:0033691	Procedural memory loss	453	3762	12.04	0	0	0
Nervous System	HP:0033693	Phantosmia	872	3762	23.18	0	0	0
Nervous System	HP:0033694	Tactile hallucination	116	3762	3.08	0	0	0
Nervous System	HP:0008765	Auditory hallucinations	244	3762	6.49	0	0	0
Nervous System	HP:0001337	Tremor	1511	3762	40.16	0	0	0
Nervous System	HP:0002487	Hyperkinetic movements	1222	3762	32.48	0	0	0
Nervous System	HP:0002367	Visual hallucinations	391	3762	10.39	0	0	0
Nervous System	HP:0031843	Bradyphrenia	1572	3762	41.79	0	0	0
Nervous System	HP:0031844	Euphoria	188	3762	5	0	0	0
Nervous System	HP:0012452	Restless legs	668	3762	17.76	0	0	0
Nervous System	HP:0100543	Cognitive impairment	2444	3762	64.97	0	0	0
Nervous System	HP:0000738	Hallucinations	87	3762	2.31	0	0	0
Nervous System	HP:0000737	Irritability	1924	3762	51.14	0	0	0
Nervous System	HP:0100710	Impulsivity	451	3762	11.99	0	0	0
Nervous System	HP:0001959	Polydipsia	1346	3762	35.78	0	0	0
Nervous System	HP:0000746	Delusions	112	3762	2.98	0	0	0
Nervous System	HP:0000741	Apathy	1473	3762	39.15	0	0	0
Nervous System	HP:0001250	Seizure	22	3762	0.58	0	0	0
Nervous System	HP:0002183	Phonophobia	1305	3762	34.69	0	0	0
Nervous System	HP:0031589	Suicidal ideation	436	3762	11.59	0	0	0
Nervous System	HP:0010524	Agnosia	345	3762	9.17	0	0	0
Nervous System	HP:0000718	Aggressive behavior	280	3762	7.44	0	0	0
Nervous System	HP:0000712	Emotional lability	1743	3762	46.33	0	0	0
Nervous System	HP:0002076	Migraine	872	3762	23.18	0	0	0
Nervous System	HP:0031354	Sleep onset Insomnia	1489	3762	39.58	0	0	0
Nervous System	HP:0031355	Maintenance insomnia	1791	3762	47.61	0	0	0
Nervous System	HP:0031356	Terminal insomnia	936	3762	24.88	0	0	0
Nervous System	HP:0001350	Slurred speech	594	3762	15.79	0	0	0
Nervous System	HP:0100754	Mania	96	3762	2.55	0	0	0
Respiratory System	HP:0002094	Dyspnea	4413	5875	75.11	731	2775	26.34
Respiratory System	HP:0012735	Cough	613	2113	29.01	541	2830	19.12
Respiratory System	HP:0045051	Decreased DLCO	0	0	0	251	689	36.43
Respiratory System	HP:0025179	Ground-glass opacification on pulmonary HRCT	0	0	0	187	463	40.39
Respiratory System	HP:0031417	Rhinorrhea	1102	3762	29.29	21	357	5.88
Respiratory System	HP:0030877	Reduced FEV1/FVC ratio	0	0	0	73	694	10.52
Respiratory System	HP:0002091	Restrictive ventilatory defect	0	0	0	21	352	5.97
Respiratory System	HP:0025095	Sneeze	1264	5875	21.51	0	0	0
Respiratory System	HP:0032016	Abnormal sputum	0	0	0	49	614	7.98
Respiratory System	HP:0030879	Interlobular septal thickening on pulmonary HRCT	0	0	0	21	301	6.98
Respiratory System	HP:0002875	Exertional dyspnea	0	0	0	227	1026	22.12
Respiratory System	HP:0032177	Parenchymal consolidation	0	0	0	5	212	2.36
Respiratory System	HP:0031245	Productive cough	1062	3762	28.23	11	180	6.11
Respiratory System	HP:0031246	Nonproductive cough	2491	3762	66.21	7	180	3.89
Respiratory System	HP:0032342	Reduced forced expiratory volume in one second	0	0	0	26	425	6.12
Respiratory System	HP:0025390	Reticular pattern on pulmonary HRCT	0	0	0	2	304	0.66
Respiratory System	HP:0033169	Reduced total lung capacity	0	0	0	56	334	16.77
Respiratory System	HP:0010535	Sleep apnea	267	3762	7.1	0	0	0
Respiratory System	HP:0031983	Abnormal pulmonary thoracic imaging finding	0	0	0	51	269	18.96
Respiratory System	HP:0002110	Bronchiectasis	0	0	0	2	51	3.92
Respiratory System	HP:0002105	Hemoptysis	194	3762	5.16	0	0	0
Respiratory System	HP:0030831	Rhonchi	641	3762	17.04	0	0	0
Respiratory System	HP:0032341	Reduced forced vital capacity	0	0	0	14	349	4.01
Respiratory System	HP:0006530	Abnormal pulmonary Interstitial morphology	0	0	0	15	55	27.27
Skeletal system	HP:0002653	Bone pain	910	3762	24.19	0	0	0
Growth	HP:0001824	Weight loss	63	2113	2.98	28	280	10
Constitutional Symptom	HP:0012378	Fatigue	5537	5875	94.25	2292	4446	51.55
Constitutional Symptom	HP:0003326	Myalgia	3362	5875	57.23	272	3603	7.55
Constitutional Symptom	HP:0002829	Arthralgia	2427	5875	41.31	342	3296	10.38
Constitutional Symptom	HP:0100749	Chest pain	1997	3762	53.08	297	3334	8.91
Constitutional Symptom	HP:0033050	Pharyngalgia	2788	5875	47.46	157	3210	4.89
Constitutional Symptom	HP:0025143	Chills	2124	3762	56.46	44	989	4.45
Constitutional Symptom	HP:0002027	Abdominal pain	1492	3762	39.66	48	324	14.81
Constitutional Symptom	HP:0031352	Chest tightness	3743	5875	63.71	134	794	16.88
Constitutional Symptom	HP:0000020	Urinary incontinence	0	0	0	10	100	10
Constitutional Symptom	HP:0002607	Bowel incontinence	0	0	0	3	100	3
Constitutional Symptom	HP:0030973	Postexertional malaise	3350	3762	89.05	0	0	0
Constitutional Symptom	HP:0033047	Body ache	0	0	0	47	274	17.15
Constitutional Symptom	HP:0025406	Asthenia	1675	3762	44.52	0	0	0
Constitutional Symptom	HP:0033345	Neuralgia	1177	3762	31.29	0	0	0
Constitutional Symptom	HP:0012531	Pain	0	0	0	431	1616	26.67
Constitutional Symptom	HP:0030166	Night sweats	1535	3762	40.8	0	0	0
