## Supplemental Table 3 for "Challenges in defining Long COVID: Striking differences across literature, Electronic Health Records, and patient-reported information"

### Sheet: N3C_HPO_OMOP_Mappings_SuppTable
phenotype_id	phenotype_label	omop_concept_id	omop_concept_label	omop_concept_code	omop_standard	omop_domain	omop_vocabulary
HP_0000020	urinary incontinence	197672	Urinary incontinence	165232002	S	Conditions	SNOMED
HP_0000020	urinary incontinence	4085233	Daytime enuresis	281862002	S	Conditions	SNOMED
HP_0000020	urinary incontinence	195079	Functional urinary incontinence	129847007	S	Conditions	SNOMED
HP_0000020	urinary incontinence	4127703	Post-micturition incontinence	236664000	S	Conditions	SNOMED
HP_0000020	urinary incontinence	4032530	Total urinary incontinence	129853007	S	Conditions	SNOMED
HP_0000020	urinary incontinence	444035	Incontinence	48340000	S	Conditions	SNOMED
HP_0000020	urinary incontinence	4302457	Double incontinence	78459008	S	Conditions	SNOMED
HP_0000020	urinary incontinence	40490423	Incontinence without sensory awareness	448521006	S	Conditions	SNOMED
HP_0000020	urinary incontinence	42872846	Intermittent urinary incontinence	450841000	S	Conditions	SNOMED
HP_0000020	urinary incontinence	443424	Neurogenic incontinence	386710007	S	Conditions	SNOMED
HP_0000020	urinary incontinence	197378	Overflow incontinence of urine	397878005	S	Conditions	SNOMED
HP_0000217	xerostomia	4209887	Hyposecretion of salivary gland	56893005	S	Conditions	SNOMED
HP_0000217	xerostomia	4101205	Reduced salivation	300268000	S	Conditions	SNOMED
HP_0000217	xerostomia	4226991	Xerostomia	87715008	S	Conditions	SNOMED
HP_0000458	anosmia	4185711	Loss of sense of smell	44169009	S	Conditions	SNOMED
HP_0000458	anosmia	4155088	C/O - anosmia	272028008	S	Conditions	SNOMED
HP_0000458	anosmia	46270715	Parosmia	708673009	S	Conditions	SNOMED
HP_0000458	anosmia	444223	Sense of smell altered	112105008	S	Conditions	SNOMED
HP_0000572	visual loss	44790784	Loss of vision	240311000000103	S	Conditions	SNOMED
HP_0000572	visual loss	373786	Abnormal vision	7973008	S	Conditions	SNOMED
HP_0000572	visual loss	4103741	Low vision, both eyes	193722001	S	Conditions	SNOMED
HP_0000716	depressivity	440383	Depressive disorder	35489007	S	Conditions	SNOMED
HP_0000716	depressivity	433440	Dysthymia	78667006	S	Conditions	SNOMED
HP_0000716	depressivity	4191716	Symptoms of depression	394924000	S	Conditions	SNOMED
HP_0000716	depressivity	37016718	Acute depression	712823008	S	Conditions	SNOMED
HP_0000716	depressivity	4103574	Chronic depression	192080009	S	Conditions	SNOMED
HP_0000716	depressivity	40546087	Depressed mood	366979004	S	Conditions	SNOMED
HP_0000716	depressivity	4149320	Mild depression	310495003	S	Conditions	SNOMED
HP_0000716	depressivity	4336957	Mild major depression	87512008	S	Conditions	SNOMED
HP_0000716	depressivity	4151170	Moderate depression	310496002	S	Conditions	SNOMED
HP_0000716	depressivity	4307111	Moderate major depression	832007	S	Conditions	SNOMED
HP_0000716	depressivity	36717092	Moderately severe depression	719593009	S	Conditions	SNOMED
HP_0000716	depressivity	36714389	Moderately severe major depression	719592004	S	Conditions	SNOMED
HP_0000716	depressivity	4149321	Severe depression	310497006	S	Conditions	SNOMED
HP_0000716	depressivity	42872722	Severe major depression	450714000	S	Conditions	SNOMED
HP_0000739	anxiety	441542	Anxiety	48694002	S	Conditions	SNOMED
HP_0000739	anxiety	4087190	Performance anxiety	279622009	S	Conditions	SNOMED
HP_0000739	anxiety	442077	Anxiety disorder	197480006	S	Conditions	SNOMED
HP_0000739	anxiety	4199892	Anxiety disorder due to a general medical condition	52910006	S	Conditions	SNOMED
HP_0000739	anxiety	381537	Organic anxiety disorder	17496003	S	Conditions	SNOMED
HP_0000739	anxiety	4193634	Worried	79015004	S	Conditions	SNOMED
HP_0000739	anxiety	440083	Acute stress disorder	67195008	S	Conditions	SNOMED
HP_0000739	anxiety	4098314	Chronic anxiety	191708009	S	Conditions	SNOMED
HP_0000739	anxiety	4138454	Chronic stress disorder	426174008	S	Conditions	SNOMED
HP_0000739	anxiety	4239819	Distress	69328002	S	Conditions	SNOMED
HP_0000739	anxiety	4142455	Feeling hopeless	307077003	S	Conditions	SNOMED
HP_0000739	anxiety	436817	Feeling nervous	424196004	S	Conditions	SNOMED
HP_0000739	anxiety	434613	Generalized anxiety disorder	21897009	S	Conditions	SNOMED
HP_0000739	anxiety	4322025	Mild anxiety	70997004	S	Conditions	SNOMED
HP_0000739	anxiety	4263429	Moderate anxiety	61387006	S	Conditions	SNOMED
HP_0000739	anxiety	4103273	Recurrent anxiety	191709001	S	Conditions	SNOMED
HP_0000739	anxiety	4214746	Severe anxiety	80583007	S	Conditions	SNOMED
HP_0000739	anxiety	4216670	Worried well	81302005	S	Conditions	SNOMED
HP_0000988	skin rash	140214	Eruption	271807003	S	Conditions	SNOMED
HP_0000988	skin rash	4299558	Acneiform eruption	402644006	S	Conditions	SNOMED
HP_0000988	skin rash	4083794	Blistering eruption	247464001	S	Conditions	SNOMED
HP_0000988	skin rash	4185105	Exanthematous infectious disease	43591003	S	Conditions	SNOMED
HP_0000988	skin rash	4063707	O/E - discoid rash	164427005	S	Conditions	SNOMED
HP_0000988	skin rash	4152341	Papular eruption	271757001	S	Conditions	SNOMED
HP_0000988	skin rash	4030846	Non-bullous impetigo	238374001	S	Conditions	SNOMED
HP_0000988	skin rash	135618	Pruritic rash	64144002	S	Conditions	SNOMED
HP_0000988	skin rash	4088368	Viral disease characterized by exanthem	186504007	S	Conditions	SNOMED
HP_0000988	skin rash	140020	Viral exanthem	49882001	S	Conditions	SNOMED
HP_0001289	confusion	4164633	Clouded consciousness	40917007	S	Conditions	SNOMED
HP_0001289	confusion	381273	Confusional state	286933003	S	Conditions	SNOMED
HP_0001289	confusion	4268911	Disorientated	62476001	S	Conditions	SNOMED
HP_0001289	confusion	4056930	Disorientated in time	19657006	S	Conditions	SNOMED
HP_0001289	confusion	4091700	Dissociative confusion	280943007	S	Conditions	SNOMED
HP_0001289	confusion	441540	Reactive confusion	191678001	S	Conditions	SNOMED
HP_0001324	muscle weakness	79908	Muscle weakness	26544005	S	Conditions	SNOMED
HP_0001324	muscle weakness	4061398	O/E - muscle power reduced	163695007	S	Conditions	SNOMED
HP_0001324	muscle weakness	4053658	Subjective muscle weakness	126013009	S	Conditions	SNOMED
HP_0001324	muscle weakness	4012382	Weakness present	162236007	S	Conditions	SNOMED
HP_0001324	muscle weakness	4218645	Neurological muscle weakness	41786007	S	Conditions	SNOMED
HP_0001596	alopecia	4175525	Loss of hair	278040002	S	Conditions	SNOMED
HP_0001596	alopecia	133280	Alopecia	56317004	S	Conditions	SNOMED
HP_0001596	alopecia	37396229	Atrichia with papular lesions	715963002	S	Conditions	SNOMED
HP_0001596	alopecia	4185073	Endocrine alopecia	54539003	S	Conditions	SNOMED
HP_0001596	alopecia	4031164	Non-scarring alopecia	238725004	S	Conditions	SNOMED
HP_0001596	alopecia	4278360	Psychogenic alopecia	65384007	S	Conditions	SNOMED
HP_0001608	abnormality of the voice	4269944	Abnormal vocal quality	63460000	S	Conditions	SNOMED
HP_0001608	abnormality of the voice	4164647	Change in voice	274657005	S	Conditions	SNOMED
HP_0001608	abnormality of the voice	4295135	Harsh voice quality	76412005	S	Conditions	SNOMED
HP_0001608	abnormality of the voice	4027310	Impairment of voice production	228144006	S	Conditions	SNOMED
HP_0001608	abnormality of the voice	4039298	Pathologic change of voice	16412007	S	Conditions	SNOMED
HP_0001742	nasal obstruction	4195085	Nasal congestion	68235000	S	Conditions	SNOMED
HP_0001742	nasal obstruction	4334403	Nasal obstruction	232209000	S	Conditions	SNOMED
HP_0001824	Weight loss	37311267	Weight loss	816160009	S	Conditions	SNOMED
HP_0001888	lymphopenia	441541	Lymphocytopenia	48813009	S	Conditions	SNOMED
HP_0001945	fever	4178904	Body temperature above reference range	50177009	S	Conditions	SNOMED
HP_0001945	fever	437663	Fever	386661006	S	Conditions	SNOMED
HP_0001945	fever	4154923	Acute rise of fever	271749004	S	Conditions	SNOMED
HP_0001945	fever	4320537	Aseptic fever	9619006	S	Conditions	SNOMED
HP_0001945	fever	4086665	Biphasic fever	248444008	S	Conditions	SNOMED
HP_0001945	fever	4086667	Central fever	248449003	S	Conditions	SNOMED
HP_0001945	fever	4158330	Continuous fever	271751000	S	Conditions	SNOMED
HP_0001945	fever	4008094	Factitious fever	111950007	S	Conditions	SNOMED
HP_0001945	fever	4086664	Falling phase of fever	248434006	S	Conditions	SNOMED
HP_0001945	fever	4094001	Fever defervescence	248447001	S	Conditions	SNOMED
HP_0001945	fever	4141062	Fever greater than 100.4 Fahrenheit	426000000	S	Conditions	SNOMED
HP_0001945	fever	36716728	Fever with infection	722892007	S	Conditions	SNOMED
HP_0001945	fever	4086666	Fever, diurnal variation	248445009	S	Conditions	SNOMED
HP_0001945	fever	4152340	Gradual fall of fever	271755009	S	Conditions	SNOMED
HP_0001945	fever	4158329	Gradual rise of fever	271750004	S	Conditions	SNOMED
HP_0001945	fever	4158332	Irregular fever	271753002	S	Conditions	SNOMED
HP_0001945	fever	4152360	O/E - fever	271897009	S	Conditions	SNOMED
HP_0001945	fever	4040107	O/E - fever - acute rise	164307008	S	Conditions	SNOMED
HP_0001945	fever	4040270	O/E - fever - continuous	164309006	S	Conditions	SNOMED
HP_0001945	fever	4040110	O/E - fever - fast fall-crisis	164315006	S	Conditions	SNOMED
HP_0001945	fever	4039798	O/E - fever - gradual rise	164308003	S	Conditions	SNOMED
HP_0001945	fever	4040272	O/E - fever - irregular	164314005	S	Conditions	SNOMED
HP_0001945	fever	4040479	O/E - fever - remittent	164311002	S	Conditions	SNOMED
HP_0001945	fever	4040273	O/E - fever-gradual fall-lysis	164316007	S	Conditions	SNOMED
HP_0001945	fever	4039793	O/E - level of fever	164299002	S	Conditions	SNOMED
HP_0001945	fever	4039979	O/E - pyrexia of unknown origin	164288004	S	Conditions	SNOMED
HP_0001945	fever	4039795	O/E - temperature elevated	164303007	S	Conditions	SNOMED
HP_0001945	fever	4328373	Pyrexia of unknown origin	7520000	S	Conditions	SNOMED
HP_0001945	fever	4152339	Rapid fall of fever	271754008	S	Conditions	SNOMED
HP_0001945	fever	4274502	Remittent fever	63993003	S	Conditions	SNOMED
HP_0001945	fever	4094000	Reversed diurnal fever	248446005	S	Conditions	SNOMED
HP_0001945	fever	4093995	Rising phase of fever	248432005	S	Conditions	SNOMED
HP_0001945	fever	4093996	Slightly remittent fever	248436008	S	Conditions	SNOMED
HP_0001945	fever	4009878	Spiking fever	102496004	S	Conditions	SNOMED
HP_0001945	fever	4158331	Staircase fever	271752007	S	Conditions	SNOMED
HP_0001945	fever	136030	Sweating fever	186694006	S	Conditions	SNOMED
HP_0001945	fever	4170737	Swinging fever	42136008	S	Conditions	SNOMED
HP_0001945	fever	36712667	Viral fever	10151000132103	S	Conditions	SNOMED
HP_0001945	fever	45767113	Chronic fever	704425001	S	Conditions	SNOMED
HP_0001945	fever	4048098	Cough with fever	135883003	S	Conditions	SNOMED
HP_0001945	fever	4011766	Feeling feverish	103001002	S	Conditions	SNOMED
HP_0001945	fever	4162724	Feels hot	373932008	S	Conditions	SNOMED
HP_0001945	fever	4164645	Fever with chills	274640006	S	Conditions	SNOMED
HP_0001945	fever	4087016	Prolonged fever	248435007	S	Conditions	SNOMED
HP_0001962	palpitations	315078	Palpitations	80313002	S	Conditions	SNOMED
HP_0001962	palpitations	4060315	Bumping heart	161968007	S	Conditions	SNOMED
HP_0001962	palpitations	4059915	Fluttering heart	161969004	S	Conditions	SNOMED
HP_0001962	palpitations	4010477	Intermittent palpitations	102590007	S	Conditions	SNOMED
HP_0001962	palpitations	44790770	Irregular palpitations	240221000000102	S	Conditions	SNOMED
HP_0001962	palpitations	4095613	Palpitations - rapid	248648003	S	Conditions	SNOMED
HP_0001962	palpitations	4178485	Palpitations with regular rhythm	428919002	S	Conditions	SNOMED
HP_0001962	palpitations	4088740	Pounding heart	248657009	S	Conditions	SNOMED
HP_0001962	palpitations	44790771	Regular palpitations	240231000000100	S	Conditions	SNOMED
HP_0002013	vomiting	4101344	Finding of vomiting	300359004	S	Conditions	SNOMED
HP_0002013	vomiting	441408	Vomiting	422400008	S	Conditions	SNOMED
HP_0002013	vomiting	4096715	Vomiting symptom	249497008	S	Conditions	SNOMED
HP_0002013	vomiting	40480291	Hyperemesis	444673007	S	Conditions	SNOMED
HP_0002013	vomiting	760991	Morning vomiting	1.286e+16	S	Conditions	SNOMED
HP_0002013	vomiting	27321	Persistent vomiting	196746003	S	Conditions	SNOMED
HP_0002013	vomiting	4311574	Post-tussive vomiting	424580008	S	Conditions	SNOMED
HP_0002013	vomiting	4309379	Retching	84480002	S	Conditions	SNOMED
HP_0002013	vomiting	4222657	Uncontrollable vomiting	332982000	S	Conditions	SNOMED
HP_0002013	vomiting	4083547	Acute vomiting	23971007	S	Conditions	SNOMED
HP_0002013	vomiting	4274327	Chronic vomiting	63722008	S	Conditions	SNOMED
HP_0002013	vomiting	4091519	Diarrhea and vomiting	249519007	S	Conditions	SNOMED
HP_0002013	vomiting	4156946	Vomit: bilious	271352005	S	Conditions	SNOMED
HP_0002013	vomiting	45757468	Vomiting without nausea	146291000119108	S	Conditions	SNOMED
HP_0002014	diarrhea	196523	Diarrhea	62315008	S	Conditions	SNOMED
HP_0002014	diarrhea	4145808	Diarrhea symptom	267060006	S	Conditions	SNOMED
HP_0002014	diarrhea	4162369	Liquid stool	398212009	S	Conditions	SNOMED
HP_0002014	diarrhea	4134607	Diarrheal disorder	128333008	S	Conditions	SNOMED
HP_0002014	diarrhea	4031502	Postprandial diarrhea	14384003	S	Conditions	SNOMED
HP_0002014	diarrhea	80141	Functional diarrhea	47812002	S	Conditions	SNOMED
HP_0002014	diarrhea	198337	Infectious diarrheal disease	19213003	S	Conditions	SNOMED
HP_0002014	diarrhea	4105136	Osmotic diarrhea	2946003	S	Conditions	SNOMED
HP_0002014	diarrhea	4261727	Acute diarrhea	409966000	S	Conditions	SNOMED
HP_0002014	diarrhea	4091519	Diarrhea and vomiting	249519007	S	Conditions	SNOMED
HP_0002014	diarrhea	4104544	Nausea, vomiting and diarrhea	2919008	S	Conditions	SNOMED
HP_0002014	diarrhea	4320650	Non-infective diarrhea	69980003	S	Conditions	SNOMED
HP_0002014	diarrhea	4249551	Severe diarrhea	409587002	S	Conditions	SNOMED
HP_0002015	dysphagia	31317	Dysphagia	40739000	S	Conditions	SNOMED
HP_0002015	dysphagia	26823	Oral phase dysphagia	429975007	S	Conditions	SNOMED
HP_0002015	dysphagia	4121038	Swallowing finding	258149004	S	Conditions	SNOMED
HP_0002015	dysphagia	4161288	Swallowing problem	399122003	S	Conditions	SNOMED
HP_0002015	dysphagia	4055360	Intermittent dysphagia	19597002	S	Conditions	SNOMED
HP_0002018	nausea	31967	Nausea	422587007	S	Conditions	SNOMED
HP_0002027	abdominal pain	4183041	Abdominal discomfort	43364001	S	Conditions	SNOMED
HP_0002027	abdominal pain	200219	Abdominal pain	21522001	S	Conditions	SNOMED
HP_0002027	abdominal pain	4152197	Stomach ache	271681002	S	Conditions	SNOMED
HP_0002027	abdominal pain	4012224	Upset stomach	162059005	S	Conditions	SNOMED
HP_0002027	abdominal pain	4200114	Abdominal pain - cause unknown	314212008	S	Conditions	SNOMED
HP_0002027	abdominal pain	4263576	Abdominal wind pain	45979003	S	Conditions	SNOMED
HP_0002027	abdominal pain	4002232	Epigastric discomfort	119416008	S	Conditions	SNOMED
HP_0002027	abdominal pain	761102	Intractable abdominal pain	1.47e+16	S	Conditions	SNOMED
HP_0002027	abdominal pain	4152353	Loin pain	271857006	S	Conditions	SNOMED
HP_0002027	abdominal pain	4182562	Lower abdominal pain	54586004	S	Conditions	SNOMED
HP_0002027	abdominal pain	4306292	Upper abdominal pain	83132003	S	Conditions	SNOMED
HP_0002027	abdominal pain	4203705	Visceral abdominal pain	438506002	S	Conditions	SNOMED
HP_0002027	abdominal pain	4241033	Acute abdomen	9209005	S	Conditions	SNOMED
HP_0002027	abdominal pain	42710018	Functional abdominal pain syndrome	449890002	S	Conditions	SNOMED
HP_0002027	abdominal pain	4012222	Central abdominal pain	162046002	S	Conditions	SNOMED
HP_0002027	abdominal pain	4008102	Chronic abdominal pain	111985007	S	Conditions	SNOMED
HP_0002027	abdominal pain	4218793	Colicky pain	73063007	S	Conditions	SNOMED
HP_0002027	abdominal pain	201418	Flatulence, eructation and gas pain	271832001	S	Conditions	SNOMED
HP_0002027	abdominal pain	197988	Generalized abdominal pain	102614006	S	Conditions	SNOMED
HP_0002027	abdominal pain	193317	Generalized abdominal rigidity	440122009	S	Conditions	SNOMED
HP_0002027	abdominal pain	443629	Generalized abdominal tenderness	440220007	S	Conditions	SNOMED
HP_0002027	abdominal pain	195083	Left lower quadrant pain	301716002	S	Conditions	SNOMED
HP_0002027	abdominal pain	4109084	Left sided abdominal pain	285387005	S	Conditions	SNOMED
HP_0002027	abdominal pain	194175	Left upper quadrant pain	301715003	S	Conditions	SNOMED
HP_0002027	abdominal pain	4128083	Nonspecific abdominal pain	304542004	S	Conditions	SNOMED
HP_0002027	abdominal pain	4115547	Rebound tenderness of left hypochondrium	301414000	S	Conditions	SNOMED
HP_0002027	abdominal pain	4118277	Rebound tenderness of right hypochondrium	301413006	S	Conditions	SNOMED
HP_0002027	abdominal pain	4258543	Recurrent abdominal pain	439469002	S	Conditions	SNOMED
HP_0002027	abdominal pain	193322	Right lower quadrant pain	301754002	S	Conditions	SNOMED
HP_0002027	abdominal pain	4109085	Right sided abdominal pain	285388000	S	Conditions	SNOMED
HP_0002027	abdominal pain	198263	Right upper quadrant pain	301717006	S	Conditions	SNOMED
HP_0002039	anorexia	436675	Anorexia nervosa	56882008	S	Conditions	SNOMED
HP_0002039	anorexia	44784528	Anorexia nervosa in remission	698695006	S	Conditions	SNOMED
HP_0002039	anorexia	4269485	Anorexia nervosa, binge-eating purging type	63393005	S	Conditions	SNOMED
HP_0002039	anorexia	4300305	Anorexia nervosa, restricting type	77675002	S	Conditions	SNOMED
HP_0002039	anorexia	4333683	Atypical anorexia nervosa	231522009	S	Conditions	SNOMED
HP_0002091	restrictive ventilatory defect	4266931	Restrictive lung disease	36485005	S	Conditions	SNOMED
HP_0002091	restrictive ventilatory defect	4326520	Mixed obstructive and restrictive ventilatory defect	428519006	S	Conditions	SNOMED
HP_0002091	restrictive ventilatory defect	4018236	Ventilatory defect	11483009	S	Conditions	SNOMED
HP_0002094	dyspnea	4305080	Abnormal breathing	386813002	S	Conditions	SNOMED
HP_0002094	dyspnea	312437	Dyspnea	267036007	S	Conditions	SNOMED
HP_0002094	dyspnea	4060052	Dyspnea at rest	161941007	S	Conditions	SNOMED
HP_0002094	dyspnea	43020567	Air leaking from lung	471283005	S	Conditions	SNOMED
HP_0002094	dyspnea	4094132	Nocturnal dyspnea	248548009	S	Conditions	SNOMED
HP_0002110	bronchiectasis	256449	Bronchiectasis	12295008	S	Conditions	SNOMED
HP_0002110	bronchiectasis	4052549	Acquired bronchiectasis	233628009	S	Conditions	SNOMED
HP_0002110	bronchiectasis	4052550	Idiopathic bronchiectasis	233629001	S	Conditions	SNOMED
HP_0002110	bronchiectasis	40483342	Acute exacerbation of bronchiectasis	445378003	S	Conditions	SNOMED
HP_0002110	bronchiectasis	4027836	Fusiform bronchiectasis	13217005	S	Conditions	SNOMED
HP_0002315	headache	378253	Headache	25064002	S	Conditions	SNOMED
HP_0002315	headache	4038025	Aching headache	162307009	S	Conditions	SNOMED
HP_0002315	headache	37016725	Frequent headache	712831003	S	Conditions	SNOMED
HP_0002315	headache	4147325	Frontal headache	267096005	S	Conditions	SNOMED
HP_0002315	headache	4036953	Morning headache	162310002	S	Conditions	SNOMED
HP_0002315	headache	4162234	Muscular headache	398126006	S	Conditions	SNOMED
HP_0002315	headache	43530648	New daily persistent headache	121021000119105	S	Conditions	SNOMED
HP_0002315	headache	40483832	Orthostatic headache	445511002	S	Conditions	SNOMED
HP_0002315	headache	763746	Postural headache	445491000124104	S	Conditions	SNOMED
HP_0002315	headache	4172302	Sinus headache	4969004	S	Conditions	SNOMED
HP_0002315	headache	4212985	Temporal headache	41413006	S	Conditions	SNOMED
HP_0002315	headache	4036624	Throbbing headache	162308004	S	Conditions	SNOMED
HP_0002315	headache	4037891	Bilateral headache	162301005	S	Conditions	SNOMED
HP_0002315	headache	4036622	Generalized headache	162299003	S	Conditions	SNOMED
HP_0002315	headache	40480082	Hemicrania continua	443095000	S	Conditions	SNOMED
HP_0002315	headache	37016721	Intermittent headache	712826000	S	Conditions	SNOMED
HP_0002315	headache	4134454	Vascular headache	128187005	S	Conditions	SNOMED
HP_0002315	headache	4012515	Viral headache	162211001	S	Conditions	SNOMED
HP_0002321	vertigo	4223938	Dizziness	404640003	S	Conditions	SNOMED
HP_0002321	vertigo	433316	Dizziness and giddiness	271789005	S	Conditions	SNOMED
HP_0002321	vertigo	4218878	Subjective vertigo	399090003	S	Conditions	SNOMED
HP_0002321	vertigo	439383	Vertigo	399153001	S	Conditions	SNOMED
HP_0002321	vertigo	36715393	Acute vestibular syndrome	721055005	S	Conditions	SNOMED
HP_0002321	vertigo	4034840	Apoplectic vertigo	15177007	S	Conditions	SNOMED
HP_0002321	vertigo	81878	Benign paroxysmal positional vertigo	111541001	S	Conditions	SNOMED
HP_0002321	vertigo	4111253	Benign paroxysmal positional vertigo or nystagmus	194355000	S	Conditions	SNOMED
HP_0002321	vertigo	4324948	Benign paroxysmal vertigo of childhood	71305001	S	Conditions	SNOMED
HP_0002321	vertigo	43530629	Chronic vertigo	12151000119105	S	Conditions	SNOMED
HP_0002321	vertigo	42539141	Dizziness following neck extension	762244004	S	Conditions	SNOMED
HP_0002321	vertigo	4180463	Dizziness of unknown cause	429530004	S	Conditions	SNOMED
HP_0002321	vertigo	45769954	Dizziness on lying still	919621000000103	S	Conditions	SNOMED
HP_0002321	vertigo	44806935	Dizziness on neck extension	794101000000105	S	Conditions	SNOMED
HP_0002321	vertigo	4250121	Dizziness on standing up	407645004	S	Conditions	SNOMED
HP_0002321	vertigo	4198449	Dizzy spells	315018008	S	Conditions	SNOMED
HP_0002321	vertigo	4321746	Endolymphatic hydrops	9794007	S	Conditions	SNOMED
HP_0002321	vertigo	4011937	Essential vertigo	103282003	S	Conditions	SNOMED
HP_0002321	vertigo	4012691	Exertional dizziness	103018003	S	Conditions	SNOMED
HP_0002321	vertigo	4012871	Horizontal vertigo	103286000	S	Conditions	SNOMED
HP_0002321	vertigo	42709962	Lateral vertigo	449834008	S	Conditions	SNOMED
HP_0002321	vertigo	4335745	Migrainous vertigo	232284007	S	Conditions	SNOMED
HP_0002321	vertigo	4337455	Multisensory dizziness	232289002	S	Conditions	SNOMED
HP_0002321	vertigo	42709963	Nocturnal vertigo	449835009	S	Conditions	SNOMED
HP_0002321	vertigo	43530752	Non-labyrinthine vertigo	50611000119105	S	Conditions	SNOMED
HP_0002321	vertigo	4172609	Objective vertigo	50041000	S	Conditions	SNOMED
HP_0002321	vertigo	4194391	Ocular vertigo	78977005	S	Conditions	SNOMED
HP_0002321	vertigo	4097171	Oscillation of surroundings	249988004	S	Conditions	SNOMED
HP_0002321	vertigo	4079560	Peripheral positional vertigo	277491009	S	Conditions	SNOMED
HP_0002321	vertigo	4012243	Postural dizziness	103017008	S	Conditions	SNOMED
HP_0002321	vertigo	4082320	Secondary endolymphatic hydrops	277490005	S	Conditions	SNOMED
HP_0002321	vertigo	4012422	Severe vertigo	103298005	S	Conditions	SNOMED
HP_0002321	vertigo	4011335	Severe vertigo, acute onset	103299002	S	Conditions	SNOMED
HP_0002321	vertigo	4012872	Vertical vertigo	103288004	S	Conditions	SNOMED
HP_0002321	vertigo	444297	Vertiginous syndrome	87118001	S	Conditions	SNOMED
HP_0002321	vertigo	4012419	Vertigo on awakening	103287009	S	Conditions	SNOMED
HP_0002321	vertigo	4011940	Vertigo preceded by unsteady feeling	103300005	S	Conditions	SNOMED
HP_0002321	vertigo	4012420	Vertigo produced by neck hyperextension	103289007	S	Conditions	SNOMED
HP_0002321	vertigo	4012421	Vertigo produced by neck pressure	103294007	S	Conditions	SNOMED
HP_0002321	vertigo	4011942	Vertigo when trying to urinate	103302002	S	Conditions	SNOMED
HP_0002321	vertigo	4012877	Vertigo, acute onset with vomiting and inability to stand	103301009	S	Conditions	SNOMED
HP_0002321	vertigo	4011333	Visually-induced vertigo	103293001	S	Conditions	SNOMED
HP_0002321	vertigo	437496	Epidemic vertigo	186738001	S	Conditions	SNOMED
HP_0002321	vertigo	4108064	Malignant positional vertigo	194361002	S	Conditions	SNOMED
HP_0002321	vertigo	4337454	Vertebrobasilar ischemic vertigo	232288005	S	Conditions	SNOMED
HP_0002321	vertigo	4158795	Episodic recurrent vertigo	361270009	S	Conditions	SNOMED
HP_0002321	vertigo	4229392	Giddiness	404641004	S	Conditions	SNOMED
HP_0002321	vertigo	4011938	Intermittent vertigo	103291004	S	Conditions	SNOMED
HP_0002321	vertigo	4232166	Loss of equilibrium	89419008	S	Conditions	SNOMED
HP_0002354	memory impairment	439147	Amnesia	48167000	S	Conditions	SNOMED
HP_0002354	memory impairment	4206332	Forgetful	55533009	S	Conditions	SNOMED
HP_0002354	memory impairment	4304008	Memory impairment	386807006	S	Conditions	SNOMED
HP_0002354	memory impairment	4229448	Anterograde amnesia	88822006	S	Conditions	SNOMED
HP_0002354	memory impairment	4198081	Retrograde amnesia	51921000	S	Conditions	SNOMED
HP_0002354	memory impairment	4012209	Temporary loss of memory	162200009	S	Conditions	SNOMED
HP_0002354	memory impairment	4085496	Poor long-term memory	247588002	S	Conditions	SNOMED
HP_0002354	memory impairment	4084412	Poor short-term memory	247592009	S	Conditions	SNOMED
HP_0002354	memory impairment	372608	Amnestic disorder	3298001	S	Conditions	SNOMED
HP_0002354	memory impairment	36712678	Amnestic disorder associated with general medical condition	105451000119102	S	Conditions	SNOMED
HP_0002354	memory impairment	435795	Fugue	80490004	S	Conditions	SNOMED
HP_0002354	memory impairment	4099961	Mild memory disturbance	192071009	S	Conditions	SNOMED
HP_0002354	memory impairment	4155096	Poor historian	272054000	S	Conditions	SNOMED
HP_0002354	memory impairment	444259	Psychogenic amnesia	84209002	S	Conditions	SNOMED
HP_0002354	memory impairment	4145069	Transient memory loss	307413004	S	Conditions	SNOMED
HP_0002355	difficulty walking	36714126	Difficulty walking	719232003	S	Conditions	SNOMED
HP_0002355	difficulty walking	439405	Walking disability	228158008	S	Conditions	SNOMED
HP_0002355	difficulty walking	4107172	Difficulty in starting and stopping walking spontaneously	282220004	S	Conditions	SNOMED
HP_0002355	difficulty walking	4107168	Difficulty in stopping walking	282213006	S	Conditions	SNOMED
HP_0002355	difficulty walking	4084106	Difficulty initiating walking	282207002	S	Conditions	SNOMED
HP_0002355	difficulty walking	4107166	Does not initiate walking	282206006	S	Conditions	SNOMED
HP_0002355	difficulty walking	4116707	Unable to weight-bear	285674009	S	Conditions	SNOMED
HP_0002360	sleep disturbance	4115402	Difficulty sleeping	301345002	S	Conditions	SNOMED
HP_0002360	sleep disturbance	4204989	Disturbance in sleep behavior	53888004	S	Conditions	SNOMED
HP_0002360	sleep disturbance	435657	Dyssomnia	44186003	S	Conditions	SNOMED
HP_0002360	sleep disturbance	440384	Sleep-wake schedule disorder, advanced phase type	31537005	S	Conditions	SNOMED
HP_0002360	sleep disturbance	433467	Sleep-wake schedule disorder, delayed phase type	80623000	S	Conditions	SNOMED
HP_0002360	sleep disturbance	4263778	Sleeptalking	36321004	S	Conditions	SNOMED
HP_0002360	sleep disturbance	40480927	Sleep dysfunction with sleep stage disturbance	441877007	S	Conditions	SNOMED
HP_0002360	sleep disturbance	4132137	Sleep pattern disturbance	26677001	S	Conditions	SNOMED
HP_0002360	sleep disturbance	40481897	Inadequate sleep hygiene	443483005	S	Conditions	SNOMED
HP_0002360	sleep disturbance	4138629	Limit-setting sleep disorder	425881006	S	Conditions	SNOMED
HP_0002360	sleep disturbance	4087475	Not getting enough sleep	248256006	S	Conditions	SNOMED
HP_0002360	sleep disturbance	443544	Organic sleep disorder	418955009	S	Conditions	SNOMED
HP_0002360	sleep disturbance	440082	Persistent insomnia	191997003	S	Conditions	SNOMED
HP_0002360	sleep disturbance	4200883	Poor sleep pattern	314938000	S	Conditions	SNOMED
HP_0002360	sleep disturbance	434334	Repetitive intrusions of sleep	268654005	S	Conditions	SNOMED
HP_0002360	sleep disturbance	4045772	Restless sleep	12262002	S	Conditions	SNOMED
HP_0002360	sleep disturbance	4099949	Short-sleeper	192007009	S	Conditions	SNOMED
HP_0002360	sleep disturbance	435524	Sleep disorder	39898005	S	Conditions	SNOMED
HP_0002360	sleep disturbance	4041989	Sleep finding	118190003	S	Conditions	SNOMED
HP_0002360	sleep disturbance	40482080	Sleep related hallucinations	445112001	S	Conditions	SNOMED
HP_0002360	sleep disturbance	4175644	Sleep state misperception	427745001	S	Conditions	SNOMED
HP_0002360	sleep disturbance	4145684	Sleep-onset association disorder	426824009	S	Conditions	SNOMED
HP_0002360	sleep disturbance	37017532	Wakes up during night	713822005	S	Conditions	SNOMED
HP_0002607	bowel incontinence	197675	Incontinence of feces	72042002	S	Conditions	SNOMED
HP_0002607	bowel incontinence	4258293	Fecal fluid leakage	439158007	S	Conditions	SNOMED
HP_0002607	bowel incontinence	45757457	Fecal incontinence with fecal urgency	142251000119102	S	Conditions	SNOMED
HP_0002607	bowel incontinence	45771074	Fecal incontinence with incomplete defecation	142231000119108	S	Conditions	SNOMED
HP_0002607	bowel incontinence	36715934	Non-retentive fecal incontinence	721726006	S	Conditions	SNOMED
HP_0002607	bowel incontinence	4012367	Spurious diarrhea - overflow	162106006	S	Conditions	SNOMED
HP_0002607	bowel incontinence	4302457	Double incontinence	78459008	S	Conditions	SNOMED
HP_0002607	bowel incontinence	4218933	Encopresis with constipation AND overflow incontinence	73149003	S	Conditions	SNOMED
HP_0002607	bowel incontinence	45757456	Fecal soiling co-occurrent and due to fecal incontinence	142241000119104	S	Conditions	SNOMED
HP_0002829	arthralgia	77074	Joint pain	57676002	S	Conditions	SNOMED
HP_0002829	arthralgia	78517	Multiple joint pain	35678005	S	Conditions	SNOMED
HP_0002829	arthralgia	4308649	Painful swelling of joint	387638003	S	Conditions	SNOMED
HP_0002875	exertional dyspnea	4263848	Dyspnea on exertion	60845006	S	Conditions	SNOMED
HP_0003236	elevated serum creatine kinase	4335393	Increased creatine kinase level	432352001	S	Conditions	SNOMED
HP_0003326	myalgia	442752	Muscle pain	68962001	S	Conditions	SNOMED
HP_0003326	myalgia	442315	Fibrositis	56557000	S	Conditions	SNOMED
HP_0003326	myalgia	4319324	Polymyalgia	95415006	S	Conditions	SNOMED
HP_0003326	myalgia	40405599	Fibromyalgia	203082005	S	Conditions	SNOMED
HP_0003326	myalgia	4150759	Myofascial pain	279062009	S	Conditions	SNOMED
HP_0003401	paresthesia	4236484	Paresthesia	91019004	S	Conditions	SNOMED
HP_0003401	paresthesia	4266682	Pins and needles	62507009	S	Conditions	SNOMED
HP_0003401	paresthesia	4148841	C/O paresthesia	310481001	S	Conditions	SNOMED
HP_0003401	paresthesia	4063347	O/E - paresthesia present	163707002	S	Conditions	SNOMED
HP_0003401	paresthesia	4171909	Tingling of skin	274676007	S	Conditions	SNOMED
HP_0003401	paresthesia	4090425	Altered sensation of skin	247325003	S	Conditions	SNOMED
HP_0003401	paresthesia	44783587	Finding of sensation by site	699697007	S	Conditions	SNOMED
HP_0003401	paresthesia	4185563	Numbness	44077006	S	Conditions	SNOMED
HP_0003401	paresthesia	4046994	Transient paresthesia	135873002	S	Conditions	SNOMED
HP_0003546	exercise intolerance	4147189	Impaired exercise tolerance	267044007	S	Conditions	SNOMED
HP_0003546	exercise intolerance	4299640	Activity intolerance	77427003	S	Conditions	SNOMED
HP_0003546	exercise intolerance	4000163	Cough on exercise	19282004	S	Conditions	SNOMED
HP_0004396	Poor appetite	4201422	Abnormal food appetite	51575000	S	Conditions	SNOMED
HP_0004396	Poor appetite	4126249	Appetite problem	289163007	S	Conditions	SNOMED
HP_0004396	Poor appetite	4275273	Decrease in appetite	64379006	S	Conditions	SNOMED
HP_0004396	Poor appetite	442165	Loss of appetite	79890006	S	Conditions	SNOMED
HP_0004396	Poor appetite	4102962	Non-organic loss of appetite	192017004	S	Conditions	SNOMED
HP_0006530	abnormal pulmonary interstitial morphology	4119786	Interstitial lung disease	233703007	S	Conditions	SNOMED
HP_0006530	abnormal pulmonary interstitial morphology	438791	Pulmonary congestion and hypostasis	196115007	S	Conditions	SNOMED
HP_0006530	abnormal pulmonary interstitial morphology	45768996	Pulmonary interstitial glycogenosis	707551007	S	Conditions	SNOMED
HP_0006530	abnormal pulmonary interstitial morphology	762964	Chronic interstitial lung disease	434301000124102	S	Conditions	SNOMED
HP_0006530	abnormal pulmonary interstitial morphology	4045227	Respiratory bronchiolitis associated interstitial lung disease	129451001	S	Conditions	SNOMED
HP_0009710	chilblains	141456	Chilblains	37869000	S	Conditions	SNOMED
HP_0011134	low-grade fever	4127282	Low grade pyrexia	304213008	S	Conditions	SNOMED
HP_0011227	elevated c-reactive protein level	37108742	Elevated C-reactive protein	119971000119104	S	Conditions	SNOMED
HP_0012213	decreased glomerular filtration rate	3655421	glomerular filtration rate decreased	863929001	S	Conditions	SNOMED
HP_0012378	fatigue	4223659	Fatigue	84229001	S	Conditions	SNOMED
HP_0012378	fatigue	4309912	Generally unwell	213257006	S	Conditions	SNOMED
HP_0012378	fatigue	4087481	Lack of energy	248274002	S	Conditions	SNOMED
HP_0012378	fatigue	4272240	Malaise	367391008	S	Conditions	SNOMED
HP_0012378	fatigue	4074624	Tired	224960004	S	Conditions	SNOMED
HP_0012378	fatigue	4086975	Undifferentiated illness: Vague ill health	248282002	S	Conditions	SNOMED
HP_0012378	fatigue	4152509	C/O - "tired all the time"	272062008	S	Conditions	SNOMED
HP_0012378	fatigue	4060222	Chronic sick	161901003	S	Conditions	SNOMED
HP_0012378	fatigue	4158498	Fatigue - symptom	272060000	S	Conditions	SNOMED
HP_0012378	fatigue	4198140	Feeling tired	314109004	S	Conditions	SNOMED
HP_0012378	fatigue	4060217	Heavy feeling	161874006	S	Conditions	SNOMED
HP_0012378	fatigue	439926	Malaise and fatigue	271795006	S	Conditions	SNOMED
HP_0012378	fatigue	37017316	Occasionally tired	713568000	S	Conditions	SNOMED
HP_0012378	fatigue	4092860	Rapid fatigue of gait	250002000	S	Conditions	SNOMED
HP_0012378	fatigue	4149857	Tired all the time	267032009	S	Conditions	SNOMED
HP_0012378	fatigue	4086973	Tired on least exertion	248269005	S	Conditions	SNOMED
HP_0012378	fatigue	4147184	Tiredness symptom	267031002	S	Conditions	SNOMED
HP_0012378	fatigue	4246495	Exhaustion	60119000	S	Conditions	SNOMED
HP_0012384	rhinitis	4320791	Rhinitis	70076002	S	Conditions	SNOMED
HP_0012384	rhinitis	4101701	Atrophic rhinitis	28111002	S	Conditions	SNOMED
HP_0012384	rhinitis	4177553	Mixed rhinitis	428869006	S	Conditions	SNOMED
HP_0012384	rhinitis	4165268	Obstructive rhinitis	40988009	S	Conditions	SNOMED
HP_0012384	rhinitis	4270705	Ulcerative rhinitis	36669007	S	Conditions	SNOMED
HP_0012384	rhinitis	4305500	Vasomotor rhinitis	8229003	S	Conditions	SNOMED
HP_0012384	rhinitis	4329087	Acute rhinosinusitis	431231008	S	Conditions	SNOMED
HP_0012384	rhinitis	441321	Chronic nasopharyngitis	47841006	S	Conditions	SNOMED
HP_0012384	rhinitis	42872416	Non-allergic rhinitis	311000119101	S	Conditions	SNOMED
HP_0012531	pain	4329041	Pain	22253000	S	Conditions	SNOMED
HP_0012531	pain	4100071	Aching pain	27635008	S	Conditions	SNOMED
HP_0012531	pain	4082451	After pains	247414008	S	Conditions	SNOMED
HP_0012531	pain	4067868	Alteration in comfort: pain	20361002	S	Conditions	SNOMED
HP_0012531	pain	4264107	Burning pain	36349006	S	Conditions	SNOMED
HP_0012531	pain	4145819	C/O: a pain	267104002	S	Conditions	SNOMED
HP_0012531	pain	4148613	Catch	30623001	S	Conditions	SNOMED
HP_0012531	pain	133191	Central pain	49986002	S	Conditions	SNOMED
HP_0012531	pain	4139035	Constant pain	426206001	S	Conditions	SNOMED
HP_0012531	pain	4133046	Cramping pain	279093005	S	Conditions	SNOMED
HP_0012531	pain	4133049	Crushing pain	279098001	S	Conditions	SNOMED
HP_0012531	pain	4037121	Cutting pain	162503007	S	Conditions	SNOMED
HP_0012531	pain	4277357	Deep pain	36630001	S	Conditions	SNOMED
HP_0012531	pain	43531131	Discogenic pain	608830002	S	Conditions	SNOMED
HP_0012531	pain	4160062	Disorder characterized by pain	373673007	S	Conditions	SNOMED
HP_0012531	pain	4116816	Distressing present pain	301382006	S	Conditions	SNOMED
HP_0012531	pain	37397196	Drilling quality pain	717253001	S	Conditions	SNOMED
HP_0012531	pain	37109585	Electric shock type pain	723316007	S	Conditions	SNOMED
HP_0012531	pain	4285147	Excruciating pain	67849003	S	Conditions	SNOMED
HP_0012531	pain	4118272	Excruciating present pain	301384007	S	Conditions	SNOMED
HP_0012531	pain	4165119	Exquisite pain	41226008	S	Conditions	SNOMED
HP_0012531	pain	4116814	Fearful with pain	301376008	S	Conditions	SNOMED
HP_0012531	pain	37109575	Freezing pain	723300005	S	Conditions	SNOMED
HP_0012531	pain	4010834	Generalized acute body pains	102480002	S	Conditions	SNOMED
HP_0012531	pain	4116812	Gnawing pain	301371003	S	Conditions	SNOMED
HP_0012531	pain	4142576	Gradual onset of pain	427128002	S	Conditions	SNOMED
HP_0012531	pain	4037122	Griping pain	162504001	S	Conditions	SNOMED
HP_0012531	pain	4133047	Heavy pain	279095003	S	Conditions	SNOMED
HP_0012531	pain	4103483	Horrible present pain	301383001	S	Conditions	SNOMED
HP_0012531	pain	45771455	Inadequate pain control	704675005	S	Conditions	SNOMED
HP_0012531	pain	4011052	Localized pain	112104007	S	Conditions	SNOMED
HP_0012531	pain	4083778	Low pain threshold	247403005	S	Conditions	SNOMED
HP_0012531	pain	4115414	Mild present pain	301380003	S	Conditions	SNOMED
HP_0012531	pain	4263769	Night pain	36163009	S	Conditions	SNOMED
HP_0012531	pain	4077644	O/E - pain	275896009	S	Conditions	SNOMED
HP_0012531	pain	4063352	O/E - pain sense	163728006	S	Conditions	SNOMED
HP_0012531	pain	4119414	O/E - Site of pain	287495009	S	Conditions	SNOMED
HP_0012531	pain	4063856	O/E - tenderness of skin	164426001	S	Conditions	SNOMED
HP_0012531	pain	4149545	O/E - tenderness/pain	268994009	S	Conditions	SNOMED
HP_0012531	pain	4260916	Pain by sensation quality	410720000	S	Conditions	SNOMED
HP_0012531	pain	4038217	Pain character - finding	162502002	S	Conditions	SNOMED
HP_0012531	pain	4139512	Pain characterized by provoking factor	426774001	S	Conditions	SNOMED
HP_0012531	pain	4137674	Pain characterized by relieving factor	425831002	S	Conditions	SNOMED
HP_0012531	pain	4217581	Pain crisis	39565009	S	Conditions	SNOMED
HP_0012531	pain	4132926	Pain finding at anatomical site	279001004	S	Conditions	SNOMED
HP_0012531	pain	44796055	Pain with no relieving factor	298291000000107	S	Conditions	SNOMED
HP_0012531	pain	4037492	Pricking pain	162506004	S	Conditions	SNOMED
HP_0012531	pain	42539699	Primary chronic pain	737305006	S	Conditions	SNOMED
HP_0012531	pain	4103482	Punishing with pain	301377004	S	Conditions	SNOMED
HP_0012531	pain	4322871	Radiating pain	9972008	S	Conditions	SNOMED
HP_0012531	pain	4279301	Referred pain	6617009	S	Conditions	SNOMED
HP_0012531	pain	4336371	Sharp pain	8708008	S	Conditions	SNOMED
HP_0012531	pain	4171519	Shooting pain	49575005	S	Conditions	SNOMED
HP_0012531	pain	4103481	Sickening with pain	301375007	S	Conditions	SNOMED
HP_0012531	pain	4012688	Smarting pain	103013007	S	Conditions	SNOMED
HP_0012531	pain	4170383	Somatic pain	48429009	S	Conditions	SNOMED
HP_0012531	pain	4325423	Soreness	71393004	S	Conditions	SNOMED
HP_0012531	pain	4083779	Specific body function causing pain	247409009	S	Conditions	SNOMED
HP_0012531	pain	4133048	Splitting pain	279097006	S	Conditions	SNOMED
HP_0012531	pain	4180871	Spontaneous pain	428432004	S	Conditions	SNOMED
HP_0012531	pain	4178162	Squeezing pain	428557006	S	Conditions	SNOMED
HP_0012531	pain	4207678	Stabbing pain	55145008	S	Conditions	SNOMED
HP_0012531	pain	4314929	Stated pain intensity within acceptable range	424806009	S	Conditions	SNOMED
HP_0012531	pain	4298947	Superficial pain	77538000	S	Conditions	SNOMED
HP_0012531	pain	4083780	Talking painful	247411000	S	Conditions	SNOMED
HP_0012531	pain	4213259	Tender point	417009006	S	Conditions	SNOMED
HP_0012531	pain	4106708	Throbbing pain	29695002	S	Conditions	SNOMED
HP_0012531	pain	4038218	Tightening pain	162505000	S	Conditions	SNOMED
HP_0012531	pain	4103480	Tiring with pain	301373000	S	Conditions	SNOMED
HP_0012531	pain	46270108	Uncontrolled pain	1.404e+16	S	Conditions	SNOMED
HP_0012531	pain	44790538	Vague pain	243341000000107	S	Conditions	SNOMED
HP_0012531	pain	36716851	Variation of pain	723070002	S	Conditions	SNOMED
HP_0012531	pain	763693	Very mild pain	444851000124109	S	Conditions	SNOMED
HP_0012531	pain	433456	Acute pain	274663001	S	Conditions	SNOMED
HP_0012531	pain	4058523	Diffuse pain	2134003	S	Conditions	SNOMED
HP_0012531	pain	438867	Generalized aches and pains	82991003	S	Conditions	SNOMED
HP_0012531	pain	4320664	Mechanical pain	9626006	S	Conditions	SNOMED
HP_0012531	pain	4222890	Mild pain	40196000	S	Conditions	SNOMED
HP_0012531	pain	4177350	Moderate pain	50415004	S	Conditions	SNOMED
HP_0012531	pain	4133040	Neurogenic pain	279058003	S	Conditions	SNOMED
HP_0012531	pain	4090564	Neuropathic pain	247398009	S	Conditions	SNOMED
HP_0012531	pain	4290878	Pain and tenderness	37226004	S	Conditions	SNOMED
HP_0012531	pain	4296746	Severe pain	76948002	S	Conditions	SNOMED
HP_0012531	pain	4150754	Total body pain syndrome	279044000	S	Conditions	SNOMED
HP_0012735	cough	4158493	C/O - cough	272039006	S	Conditions	SNOMED
HP_0012735	cough	254761	Cough	49727002	S	Conditions	SNOMED
HP_0012735	cough	4195384	Chronic cough	68154008	S	Conditions	SNOMED
HP_0012735	cough	4086814	Clearing throat - hawking	248589007	S	Conditions	SNOMED
HP_0012735	cough	4048098	Cough with fever	135883003	S	Conditions	SNOMED
HP_0012735	cough	4269800	Nocturnal cough	62548007	S	Conditions	SNOMED
HP_0012735	cough	4144596	Pain provoked by coughing	427146008	S	Conditions	SNOMED
HP_0012735	cough	4090569	Painful cough	247410004	S	Conditions	SNOMED
HP_0012735	cough	4109381	Persistent cough	284523002	S	Conditions	SNOMED
HP_0012735	cough	4099940	Psychogenic cough	191954008	S	Conditions	SNOMED
HP_0025095	sneeze	4328356	Sneezing	76067001	S	Conditions	SNOMED
HP_0025143	chills	4164645	Fever with chills	274640006	S	Conditions	SNOMED
HP_0025179	Ground-glass opacification on pulmonary HRCT	4318404	Lung consolidation	95436008	S	Conditions	SNOMED
HP_0025179	Ground-glass opacification on pulmonary HRCT	4306177	On examination - lung consolidation	419449001	S	Conditions	SNOMED
HP_0025337	red eye	442546	Red eye	75705005	S	Conditions	SNOMED
HP_0025337	red eye	45766466	Red eye	703630003	S	Conditions	SNOMED
HP_0025337	red eye	36712817	Bilateral red eyes	1.22418e+16	S	Conditions	SNOMED
HP_0025337	red eye	760904	Red left eye	1.22418e+16	S	Conditions	SNOMED
HP_0025337	red eye	760905	Red right eye	1.22419e+16	S	Conditions	SNOMED
HP_0025390	Reticular pattern on pulmonary HRCT	4318404	Lung consolidation	95436008	S	Conditions	SNOMED
HP_0025390	Reticular pattern on pulmonary HRCT	4306177	On examination - lung consolidation	419449001	S	Conditions	SNOMED
HP_0025435	increased lactate dehydrogenase level	4286890	Serum lactate dehydrogenase level elevated	396697000	S	Conditions	SNOMED
HP_0030766	ear pain	4038037	Earache symptoms	162356005	S	Conditions	SNOMED
HP_0030766	ear pain	380733	Otalgia	16001004	S	Conditions	SNOMED
HP_0030766	ear pain	374372	Otogenic otalgia	74123003	S	Conditions	SNOMED
HP_0030766	ear pain	4334635	Posterior auricular pain	430879002	S	Conditions	SNOMED
HP_0030766	ear pain	375825	Referred otalgia	12336008	S	Conditions	SNOMED
HP_0030766	ear pain	4103476	Pain of ear structure	301354004	S	Conditions	SNOMED
HP_0030766	ear pain	4038038	Bilateral earache	162359003	S	Conditions	SNOMED
HP_0030766	ear pain	4039772	O/E - ear auricle painful	164221008	S	Conditions	SNOMED
HP_0030766	ear pain	4040457	O/E - painful ear	164219003	S	Conditions	SNOMED
HP_0030766	ear pain	760159	Otalgia of left ear	1089321000119100	S	Conditions	SNOMED
HP_0030766	ear pain	765322	Otalgia of right ear	1091931000119100	S	Conditions	SNOMED
HP_0030877	Reduced FEV1/FVC ratio	4064741	FEV1/FVC ratio abnormal	165044007	S	Conditions	SNOMED
HP_0030879	Interlobular septal thickening on pulmonary HRCT	4318404	Lung consolidation	95436008	S	Conditions	SNOMED
HP_0030879	Interlobular septal thickening on pulmonary HRCT	4306177	On examination - lung consolidation	419449001	S	Conditions	SNOMED
HP_0031245	productive cough	4102774	Productive cough	28743005	S	Conditions	SNOMED
HP_0031246	nonproductive cough	4038519	Dry cough	11833005	S	Conditions	SNOMED
HP_0031249	parageusia	4008733	Metallic taste	11193009	S	Conditions	SNOMED
HP_0031249	parageusia	436235	Taste sense altered	271801002	S	Conditions	SNOMED
HP_0031249	parageusia	4082438	Abnormal taste in mouth	247318005	S	Conditions	SNOMED
HP_0031249	parageusia	4200675	Bad taste in mouth	302188001	S	Conditions	SNOMED
HP_0031249	parageusia	4225631	Unpleasant taste in mouth	349084003	S	Conditions	SNOMED
HP_0031284	flushing	318566	Flushing	238810007	S	Conditions	SNOMED
HP_0031284	flushing	37396530	Abnormal flushing and sweating	716376007	S	Conditions	SNOMED
HP_0031284	flushing	46270113	Male hot flash	141631000119100	S	Conditions	SNOMED
HP_0031352	chest tightness	4034235	Tight chest	23924001	S	Conditions	SNOMED
HP_0031417	rhinorrhea	4276172	Nasal discharge	64531003	S	Conditions	SNOMED
HP_0031417	rhinorrhea	257683	Posterior rhinorrhea	75803007	S	Conditions	SNOMED
HP_0031417	rhinorrhea	4031046	Purulent nasal discharge	14310000	S	Conditions	SNOMED
HP_0031983	Abnormal pulmonary thoracic imaging finding	4318404	Lung consolidation	95436008	S	Conditions	SNOMED
HP_0031983	Abnormal pulmonary thoracic imaging finding	4306177	On examination - lung consolidation	419449001	S	Conditions	SNOMED
HP_0031987	diminished ability to concentrate	4096147	Poor concentration	26329005	S	Conditions	SNOMED
HP_0031987	diminished ability to concentrate	4243064	Unable to concentrate	60032008	S	Conditions	SNOMED
HP_0032177	Parenchymal consolidation	4318404	Lung consolidation	95436008	S	Conditions	SNOMED
HP_0032177	Parenchymal consolidation	4306177	On examination - lung consolidation	419449001	S	Conditions	SNOMED
HP_0032341	Reduced forced vital capacity	4065408	FVC - forced vital capacity abnormal	165040003	S	Conditions	SNOMED
HP_0032342	Reduced forced expiratory volume in one second	4151447	FEV1/FVC < 70% of predicted	314472003	S	Conditions	SNOMED
HP_0033047	Body ache	438867	Generalized aches and pains	82991003	S	Conditions	SNOMED
HP_0033047	Body ache	4010834	Generalized acute body pains	102480002	S	Conditions	SNOMED
HP_0033047	Body ache	4010338	Generalized chronic body pains	102481003	S	Conditions	SNOMED
HP_0033050	pharyngalgia	259153	Pain in throat	162397003	S	Conditions	SNOMED
HP_0033050	pharyngalgia	4147326	Sore throat symptom	267102003	S	Conditions	SNOMED
HP_0033106	Elevated D-dimers	42709958	D-dimer above reference range	449830004	S	Conditions	SNOMED
HP_0033169	Reduced total lung capacity	4267216	Decreased total lung capacity	36317006	S	Conditions	SNOMED
HP_0041051	ageusia	4289517	Loss of taste	36955009	S	Conditions	SNOMED
HP_0045051	Decreased DLCO	4142621	Decreased diffusion capacity of lung	34627006	S	Conditions	SNOMED
HP_0100749	chest pain	77670	Chest pain	29857009	S	Conditions	SNOMED
HP_0100749	chest pain	4060317	Anterior chest wall pain	161973001	S	Conditions	SNOMED
HP_0100749	chest pain	4010017	Atypical chest pain	102589003	S	Conditions	SNOMED
HP_0100749	chest pain	4145057	Cardiac chest pain	426396005	S	Conditions	SNOMED
HP_0100749	chest pain	4243270	Chest pain at rest	9267009	S	Conditions	SNOMED
HP_0100749	chest pain	4218253	Chest pain on exertion	81953000	S	Conditions	SNOMED
HP_0100749	chest pain	4010016	Chest wall pain	102588006	S	Conditions	SNOMED
HP_0100749	chest pain	4060060	Costal margin chest pain	161977000	S	Conditions	SNOMED
HP_0100749	chest pain	4330445	Pleuritic pain	2237002	S	Conditions	SNOMED
HP_0100749	chest pain	4001098	Radiating chest pain	10000006	S	Conditions	SNOMED
HP_0100749	chest pain	4164298	Retrosternal pain	4568003	S	Conditions	SNOMED
HP_0100749	chest pain	4009385	Acute chest pain	102587001	S	Conditions	SNOMED
HP_0100749	chest pain	4060316	Central chest pain	161972006	S	Conditions	SNOMED
HP_0100749	chest pain	4133044	Chest discomfort	279084009	S	Conditions	SNOMED
HP_0100749	chest pain	4168213	Chest pain on breathing	274664007	S	Conditions	SNOMED
HP_0100749	chest pain	762941	Chronic chest pain	434011000124101	S	Conditions	SNOMED
HP_0100749	chest pain	4111348	Left sided chest pain	285385002	S	Conditions	SNOMED
HP_0100749	chest pain	4109083	Right sided chest pain	285386001	S	Conditions	SNOMED
HP_0100785	insomnia	436962	Insomnia	193462001	S	Conditions	SNOMED
HP_0100785	insomnia	4215402	Primary insomnia	3972004	S	Conditions	SNOMED
HP_0100785	insomnia	434918	Transient insomnia	268652009	S	Conditions	SNOMED
HP_0100785	insomnia	439708	Disorders of initiating and maintaining sleep	194437008	S	Conditions	SNOMED
HP_0100785	insomnia	4087475	Not getting enough sleep	248256006	S	Conditions	SNOMED
HP_0100785	insomnia	440082	Persistent insomnia	191997003	S	Conditions	SNOMED
HP_0410174	Increased troponin T level in blood	44793053	Cardiac troponin positive	372851000000101	S	Conditions	SNOMED
